# The molecular basis for prognosis of isoniazid resistance in *Mycobacterium tuberculosis*

**DOI:** 10.1101/2024.09.21.24314105

**Authors:** Siavash J. Valafar, Aram A. Valafar, Wael Elmaraachli

## Abstract

Tuberculosis (TB), a disease that kills 1.5 million people every year, is a major global public health concern. The emergence of drug resistance in *M. tuberculosis*, the obligate pathogen of TB is a major challenge. The emergence of resistance seems to follow an order that might be exploited for novel therapeutic strategies. In most cases resistance to isoniazid (INH) emerges first, followed by rifampicin, then either pyrazinamide or ethambutol, and finally followed by resistance to second-line drugs. For this reason, it is thought that prevention of emergence of INH resistance may help the prevention of resistance to other drugs. In this manuscript we present the prognostic potential of specific mutations in predicting the emergence of the three most common canonical INH resistance (katG315, inhA-15, and inhA-8) with the hope that majority of resistance cases can be predicted and avoided. Here we present evidence that resistance to INH occurs in steps that in most cases follow specific evolutionary trajectory. Identifying these steps can therefore be used to predict and avoid the most common INH resistance mechanism. In our approach, we used genomic and phenotypic data from over 16,000 samples collected by two large databases, the TB Portals and the CRyPTIC consortium. We used classical sensitivity and specificity values as well as a deep learning neural models to identify promising predictive mutations using TB Portals data. We then tested the prognostic potential of the identified mutations using the CRyPTIC consortium data. Here we report two mutations (*Rv1258c* 581 indel & *mshA* A187V) as those carrying the highest potential for predicting the emergence of the three canonical mutations (accuracy of 73% and specificity of 96%). Our results point to a stepwise evolutionary trajectory toward the emergence of the three canonical mutations. Furthermore, the high negative predictive values provide an opportunity for clinicians to continue using INH in new regiments designed for nonresponsive patients whose samples do not contain the two precursor mutations. Finally, we present testable hypotheses describing the role of the precursor mutations in emergence of the three canonical mutations and the predicted trajectories. Mutagenesis experiments can confirm these hypotheses. Additional time course samples and analysis will undoubtedly uncover additional prognostic markers for other trajectories toward high-level INH resistance.
