## Supplemental Table ST1 for "The molecular basis for prognosis of isoniazid resistance in *Mycobacterium tuberculosis*"

### Sheet: Sheet2
ahpc g-88a	Supplemental Table ST1: List of mutations included in Deep Neural model training.
ahpC L191F
ahpc t-89o
fabG g-17t
fabG1 P11P
fabG1 S144S
inhA G3O
inhA S94A
katG 1087 indel
katG 2006 indel
katG 473
katG D72D
katG G699R
katG L164P
katG L336M
katG L514P
katG R463L
katG V1V
katG V581V
kkatG A106V
msha A187V
mshA A58A
mshA D7D
mshA N111S
ndh A371V
ndh g-70t
ndh S374S
ndh V18A
ndhA 1022_indel
ndha -72 indel
ndhA a-66g
ndhA E184E
ndha G391R
ndha M325T
ndha Q57!
Rv12558c D23V
Rv1258c 581_indel
Rv1258c E243A
Rv1258c G195D
Rv1258C P398A
Rv2752c A520A
Rv2752c D230
Rv2752c H491Y
Rv2752c L355L
Rv2752c L355O
Rv2752c P123L
Rv2752c P553S
Rv2752c R391R
Rv2752c R65S
